# Population Differences in the Epidemiology, Phenotype, and Genetics of Hirschsprung Disease in the United States

**DOI:** 10.64898/2026.08.10.26360052

**Authors:** Mingzhou Fu, Hanna E Berk-Rauch, Monica Erazo, Sumantra Chatterjee, Aravinda Chakravarti

## Abstract

**Importance:** Understanding population differences in epidemiology, clinical presentation, and genetic architecture remains a major challenge for all rare genetic disorders. Hirschsprung disease (HSCR), despite being the commonest cause of neonatal intestinal obstruction, has been poorly studied with respect to its significant heterogeneity across U.S. populations.

**Objective:** To characterize self-identified race and ethnicity differences in HSCR incidence, clinical presentation, and genetic architecture in the United States from diverse data sources.

**Design, Setting, and Participants:** We used retrospective, population-based surveillance data from 3 independent US wide sources – (1) The National Birth Defects Prevention Network (NBDPN; 1996–2010), (2) aggregated electronic health record data from Epic COSMOS (1997–2025), and (3) individual-level clinical and genomic data from the Hirschsprung Disease Research Collaborative (HDRC; 2011–2025). Statistical analyses of incident HSCR cases identified at birth, across time and geography, in conjunction with clinical phenotypes and genome sequences from unrelated HDRC probands were performed to characterize epidemiologic, phenotypic and genetic heterogeneity in HSCR.

**Exposures:** HSCR cases were identified based on standardized clinical diagnostic criteria, primarily rectal biopsy with histopathologic confirmation of aganglionosis. The disease was defined using ICD-9-CM code 751.3, CDC/BPA code 751.30–751.34. and ICD-10-CM code Q43.1. Patients were classified by self-identified race and ethnicity (SIRE), with primary comparisons conducted between non-Hispanic Blacks/African Americans (Blacks) and non-Hispanic Whites (Whites).

**Main Outcomes and Measures:** HSCR incidence and the frequency of clinical features were estimated overall and by SIRE. We also estimated the individual and total genetic burden of rare pathogenic coding variants and common noncoding regulatory variants at established HSCR genes by population.

**Results:** Overall HSCR incidence in the U.S. was 2.04 per 10,000 live births (95% CI, 1.99–2.09) as previously estimated. We show, Blacks have the highest HSCR incidence (2.83–3.13 per 10 000 live births), in comparison to Whites (1.89–2.02) and Asians (1.54–1.98), a difference not previously ascertained from previous smaller cohorts from limited geographical regions. This difference persists across surveillance times and geography. This incidence difference from NBDPN is consistent with Epic COSMOS, a nation-wide, independent hospital-based data source. Clinically, Blacks are more likely to present with isolated HSCR and with milder manifestations at birth, including chronic severe constipation (CSC). Genetically, the burden of pathogenic coding variants did not differ between Blacks and Whites. However, Blacks had a significantly higher enrichment of two non-coding regulatory variants (rs199582499 and rs28735659) at the *SOX10* gene locus, as compared with Whites.

**Conclusions and Relevance:** This study demonstrates, for the first time, that Black HSCR patients in the U.S. have a higher incidence accompanied by milder clinical presentation and distinct noncoding regulatory *SOX10* variants as compared to White patients. Nevertheless, Blacks are severely under-represented in U.S. studies of HSCR leading to significant health disparities in their care and management.

**Key Points:** *Question:* Are there population differences in the incidence, clinical presentation, and genetic architecture of Hirschsprung disease in the United States?

*Findings:* In this population-based study integrating national surveillance data, electronic health records, and results of whole-genome sequencing, Black patients showed the highest incidence of HSCR but with milder clinical presentation than Whites. Genetically, the major difference in Blacks is the unique association with noncoding regulatory variation at the *SOX10* gene not observed in Whites.

*Meaning:* These findings uncover significant population differences in incidence and clinical presentation, but limited qualitative but greater quantitative genetic differences, in Hirschsprung disease. Beyond being useful for understanding HSCR natural history and for genetic counseling, it begs for research on the causes of the variable frequency and presentations across populations.
