## Supplementary File1 for "Population Differences in the Epidemiology, Phenotype, and Genetics of Hirschsprung Disease in the United States"

### Sheet: Bibliography
Bibliographic Information for 31 Documents Reviewed for HSCR Incidence
No.	Authors	Year	Title	Journal / Publisher	Formatted Citation	doi	PMID
1	Ali A; Haider F; Alhindi S	2021	The Prevalence and Clinical Profile of Hirschsprung's Disease at a Tertiary Hospital in Bahrain	Cureus	Ali A, Haider F, Alhindi S. The Prevalence and Clinical Profile of Hirschsprung's Disease at a Tertiary Hospital in Bahrain. Cureus. 2021;13(1):e12480.	https://doi.org/10.7759/cureus.12480	https://pubmed.ncbi.nlm.nih.gov/33552793/
2	Anderson JE; Vanover MA; Saadai P; Stark RA; Stephenson JT; Hirose S	2018	Epidemiology of Hirschsprung disease in California from 1995 to 2013	Pediatric surgery international	Anderson JE, Vanover MA, Saadai P, Stark RA, Stephenson JT, Hirose S. Epidemiology of Hirschsprung disease in California from 1995 to 2013. Pediatr Surg Int. 2018;34(12):1299-1303.	https://doi.org/10.1007/s00383-018-4363-9	https://pubmed.ncbi.nlm.nih.gov/30324568/
3	Best KE; Glinianaia SV; Bythell M; Rankin J	2012	Hirschsprung's disease in the North of England: prevalence, associated anomalies, and survival	Birth defects research. Part A, Clinical and molecular teratology	Best KE, Glinianaia SV, Bythell M, Rankin J. Hirschsprung's disease in the North of England: prevalence, associated anomalies, and survival. Birth Defects Res A Clin Mol Teratol. 2012;94(6):477-80.	https://doi.org/10.1002/bdra.23016	https://pubmed.ncbi.nlm.nih.gov/22511583/
4	Best KE; Addor MC; Arriola L; Balku E; Barisic I; Bianchi F; Calzolari E; Curran R; Doray B; Draper E; Garne E; Gatt M; Haeusler M; Bergman J; Khoshnood B; Klungsoyr K; Martos C; Materna-Kiryluk A; Matias Dias C; McDonnell B; Mullaney C; Nelen V; O'Mahony M; Queisser-Luft A; Randrianaivo H; Rissmann A; Rounding C; Sipek A; Thompson R; Tucker D; Wellesley D; Zymak-Zakutnia N; Rankin J	2014	Hirschsprung's disease prevalence in Europe: a register based study	Birth defects research. Part A, Clinical and molecular teratology	Best KE, Addor MC, Arriola L, et al. Hirschsprung's disease prevalence in Europe: a register based study. Birth Defects Res A Clin Mol Teratol. 2014;100(9):695-702.	https://doi.org/10.1002/bdra.23269	https://pubmed.ncbi.nlm.nih.gov/25066220/
5	Bodian M; Carter CO	1963	A family study of Hirschsprung's disease	Annals of Human Genetics	Bodian M, Carter CO. A family study of Hirschsprung's disease. Annals of Human Genetics. 1963;26(3):261-277.	https://doi.org/10.1111/j.1469-1809.1963.tb01983.x
6	Bradnock TJ; Knight M; Kenny S; Nair M; Walker GM; British Association of Paediatric Surgeons Congenital Anomalies Surveillance System	2017	Hirschsprung's disease in the UK and Ireland: incidence and anomalies	Archives of disease in childhood	Bradnock TJ, Knight M, Kenny S, Nair M, Walker GM, British Association of Paediatric Surgeons Congenital Anomalies Surveillance System. Hirschsprung's disease in the UK and Ireland: incidence and anomalies. Arch Dis Child. 2017;102(8):722-727.	https://doi.org/10.1136/archdischild-2016-311872	https://pubmed.ncbi.nlm.nih.gov/28280094/
7	Brodwall K; Greve G; Leirgul E; Klungsøyr K; Holmstrøm H; Vollset SE; Øyen N	2018	The five-year survival of children with Down syndrome in Norway 1994-2009 differed by associated congenital heart defects and extracardiac malformations	Acta paediatrica (Oslo, Norway : 1992)	Brodwall K, Greve G, Leirgul E, et al. The five-year survival of children with Down syndrome in Norway 1994-2009 differed by associated congenital heart defects and extracardiac malformations. Acta Paediatr. 2018;107(5):845-853.	https://doi.org/10.1111/apa.14223	https://pubmed.ncbi.nlm.nih.gov/29341296/
8	Chia ST; Chen SC; Lu CL; Sheu SM; Kuo HC	2016	Epidemiology of Hirschsprung's Disease in Taiwanese Children: A 13-year Nationwide Population-based Study	Pediatrics and neonatology	Chia ST, Chen SC, Lu CL, Sheu SM, Kuo HC. Epidemiology of Hirschsprung's Disease in Taiwanese Children: A 13-year Nationwide Population-based Study. Pediatr Neonatol. 2016;57(3):201-6.	https://doi.org/10.1016/j.pedneo.2015.04.016	https://pubmed.ncbi.nlm.nih.gov/26541757/
9	Croaker GDH	2002	Clinical and Molecular Biological Studies in Hirschsprung's Disease	University of Sydney	Croaker GDH. Clinical and Molecular Biological Studies in Hirschsprung's Disease. PhD thesis. University of Sydney; 2002.
10	Downey EC; Hughes E; Putnam AR; Baskin HJ; Rollins MD	2015	Hirschsprung disease in the premature newborn: a population based study and 40-year single center experience	Journal of pediatric surgery	Downey EC, Hughes E, Putnam AR, Baskin HJ, Rollins MD. Hirschsprung disease in the premature newborn: a population based study and 40-year single center experience. J Pediatr Surg. 2015;50(1):123-5.	https://doi.org/10.1016/j.jpedsurg.2014.10.013	https://pubmed.ncbi.nlm.nih.gov/25598107/
11	Ehrenpreis T	1971	Hirschsprung's disease	The American journal of digestive diseases	Ehrenpreis T. Hirschsprung's disease. Am J Dig Dis. 1971;16(11):1032-52.	https://doi.org/10.1007/BF02235017	https://pubmed.ncbi.nlm.nih.gov/4942817/
12	Ghana Statistical Service	2012	2010 Population and Housing Census: Final Results	Ghana Statistical Service	Ghana Statistical Service. 2010 Population and Housing Census: Final Results. Ghana Statistical Service; 2012.
13	Goldberg EL	1984	An epidemiological study of Hirschsprung's disease	International journal of epidemiology	Goldberg EL. An epidemiological study of Hirschsprung's disease. Int J Epidemiol. 1984;13(4):479-85.	https://doi.org/10.1093/ije/13.4.479	https://pubmed.ncbi.nlm.nih.gov/6240474/
14	Huang EY; Tolley EA; Blakely ML; Langham MR	2013	Changes in hospital utilization and management of Hirschsprung disease: analysis using the kids' inpatient database	Annals of surgery	Huang EY, Tolley EA, Blakely ML, Langham MR. Changes in hospital utilization and management of Hirschsprung disease: analysis using the kids' inpatient database. Ann Surg. 2013;257(2):371-5.	https://doi.org/10.1097/SLA.0b013e31827ee976	https://pubmed.ncbi.nlm.nih.gov/23263193/
15	Ikeda K; Goto S	1984	Diagnosis and treatment of Hirschsprung's disease in Japan. An analysis of 1628 patients	Annals of surgery	Ikeda K, Goto S. Diagnosis and treatment of Hirschsprung's disease in Japan. An analysis of 1628 patients. Ann Surg. 1984;199(4):400-5.	https://doi.org/10.1097/00000658-198404000-00005	https://pubmed.ncbi.nlm.nih.gov/6712314/
16	Karim A; Akter M; Aziz TT; Hoque M; Chowdhury TK; Imam MS; Walid A; Kabir M; So M; Lam WY; Tang CS; Wong KK; Tam PK; Garcia-Barcelo M; Banu T	2018	Epidemiological characteristics of Hirschsprung's disease (HSCR): Results of a case series of fifty patients from Bangladesh	Journal of pediatric surgery	Karim A, Akter M, Aziz TT, et al. Epidemiological characteristics of Hirschsprung's disease (HSCR): Results of a case series of fifty patients from Bangladesh. J Pediatr Surg. 2018;53(10):1955-1959.	https://doi.org/10.1016/j.jpedsurg.2017.12.029	https://pubmed.ncbi.nlm.nih.gov/29429767/
17	Kleinhaus S; Boley SJ; Sheran M; Sieber WK	1979	Hirschsprung's disease -- a survey of the members of the Surgical Section of the American Academy of Pediatrics	Journal of pediatric surgery	Kleinhaus S, Boley SJ, Sheran M, Sieber WK. Hirschsprung's disease -- a survey of the members of the Surgical Section of the American Academy of Pediatrics. J Pediatr Surg. 1979;14(5):588-97.	https://doi.org/10.1016/s0022-3468(79)80145-1	https://pubmed.ncbi.nlm.nih.gov/512801/
18	Koh CE; Yong TL; Fenton EJ	2008	Hirschsprung's disease: a regional experience	ANZ journal of surgery	Koh CE, Yong TL, Fenton EJ. Hirschsprung's disease: a regional experience. ANZ J Surg. 2008;78(11):1023-7.	https://doi.org/10.1111/j.1445-2197.2008.04724.x	https://pubmed.ncbi.nlm.nih.gov/18959706/
19	Löf Granström A; Svenningsson A; Hagel E; Oddsberg J; Nordenskjöld A; Wester T	2016	Maternal Risk Factors and Perinatal Characteristics for Hirschsprung Disease	Pediatrics	Löf Granström A, Svenningsson A, Hagel E, Oddsberg J, Nordenskjöld A, Wester T. Maternal Risk Factors and Perinatal Characteristics for Hirschsprung Disease. Pediatrics. 2016;138(1).	https://doi.org/10.1542/peds.2015-4608	https://pubmed.ncbi.nlm.nih.gov/27307146/
20	Nasr A; Sullivan KJ; Chan EW; Wong CA; Benchimol EI	2017	Validation of algorithms to determine incidence of Hirschsprung disease in Ontario, Canada: a population-based study using health administrative data	Clinical epidemiology	Nasr A, Sullivan KJ, Chan EW, Wong CA, Benchimol EI. Validation of algorithms to determine incidence of Hirschsprung disease in Ontario, Canada: a population-based study using health administrative data. Clin Epidemiol. 2017;9:579-590.	https://doi.org/10.2147/CLEP.S148890	https://pubmed.ncbi.nlm.nih.gov/29180902/
21	Orr JD; Scobie WG	1983	Presentation and incidence of Hirschsprung's disease	British medical journal (Clinical research ed.)	Orr JD, Scobie WG. Presentation and incidence of Hirschsprung's disease. Br Med J (Clin Res Ed). 1983;287(6406):1671.	https://doi.org/10.1136/bmj.287.6406.1671	https://pubmed.ncbi.nlm.nih.gov/6416543/
22	Ouédraogo I; Kaboré R; Napon Madina A; Ouédraogo F; Ouangré E; Bandré E; Tapsoba WT; Soré O; Béré B; Kaboré RA; Wandaogo A	2015	[Epidemiology of neonatal surgical emergencies in Ouagadougou]	Archives de pediatrie : organe officiel de la Societe francaise de pediatrie	Ouédraogo I, Kaboré R, Napon Madina A, et al. [Epidemiology of neonatal surgical emergencies in Ouagadougou]. Arch Pediatr. 2015;22(2):130-4.	https://doi.org/10.1016/j.arcped.2014.11.017	https://pubmed.ncbi.nlm.nih.gov/25542056/
23	Passarge E	1967	The genetics of Hirschsprung's disease. Evidence for heterogeneous etiology and a study of sixty-three families	The New England journal of medicine	Passarge E. The genetics of Hirschsprung's disease. Evidence for heterogeneous etiology and a study of sixty-three families. N Engl J Med. 1967;276(3):138-43.	https://doi.org/10.1056/NEJM196701192760303	https://pubmed.ncbi.nlm.nih.gov/4224912/
24	Rajab A; Freeman NV; Patton MA	1997	Hirschsprung's disease in Oman	Journal of pediatric surgery	Rajab A, Freeman NV, Patton MA. Hirschsprung's disease in Oman. J Pediatr Surg. 1997;32(5):724-7.	https://doi.org/10.1016/s0022-3468(97)90015-4	https://pubmed.ncbi.nlm.nih.gov/9165461/
25	Russell MB; Russell CA; Niebuhr E	1994	An epidemiological study of Hirschsprung's disease and additional anomalies	Acta paediatrica (Oslo, Norway : 1992)	Russell MB, Russell CA, Niebuhr E. An epidemiological study of Hirschsprung's disease and additional anomalies. Acta Paediatr. 1994;83(1):68-71.	https://doi.org/10.1111/j.1651-2227.1994.tb12955.x	https://pubmed.ncbi.nlm.nih.gov/8193476/
26	Singh SJ; Croaker GD; Manglick P; Wong CL; Athanasakos H; Elliott E; Cass D	2003	Hirschsprung's disease: the Australian Paediatric Surveillance Unit's experience	Pediatric surgery international	Singh SJ, Croaker GD, Manglick P, et al. Hirschsprung's disease: the Australian Paediatric Surveillance Unit's experience. Pediatr Surg Int. 2003;19(4):247-50.	https://doi.org/10.1007/s00383-002-0842-z	https://pubmed.ncbi.nlm.nih.gov/12682752/
27	Spouge D; Baird PA	1985	Hirschsprung disease in a large birth cohort	Teratology	Spouge D, Baird PA. Hirschsprung disease in a large birth cohort. Teratology. 1985;32(2):171-7.	https://doi.org/10.1002/tera.1420320204	https://pubmed.ncbi.nlm.nih.gov/4049274/
28	Suita S; Taguchi T; Ieiri S; Nakatsuji T	2005	Hirschsprung's disease in Japan: analysis of 3852 patients based on a nationwide survey in 30 years	Journal of pediatric surgery	Suita S, Taguchi T, Ieiri S, Nakatsuji T. Hirschsprung's disease in Japan: analysis of 3852 patients based on a nationwide survey in 30 years. J Pediatr Surg. 2005;40(1):197-201; discussion 201-2.	https://doi.org/10.1016/j.jpedsurg.2004.09.052	https://pubmed.ncbi.nlm.nih.gov/15868585/
29	Taghavi K; Goddard L; Evans SM; Hobson A; Beasley SW; Sankaran S; Kukkady A; Stevenson J; Stringer MD	2019	Ethnic variations in the childhood prevalence of Hirschsprung disease in New Zealand	ANZ journal of surgery	Taghavi K, Goddard L, Evans SM, et al. Ethnic variations in the childhood prevalence of Hirschsprung disease in New Zealand. ANZ J Surg. 2019;89(10):1246-1249.	https://doi.org/10.1111/ans.14857	https://pubmed.ncbi.nlm.nih.gov/30284348/
30	Taguchi T; Obata S; Ieiri S	2017	Current status of Hirschsprung's disease: based on a nationwide survey of Japan	Pediatric surgery international	Taguchi T, Obata S, Ieiri S. Current status of Hirschsprung's disease: based on a nationwide survey of Japan. Pediatr Surg Int. 2017;33(4):497-504.	https://doi.org/10.1007/s00383-016-4054-3	https://pubmed.ncbi.nlm.nih.gov/28058486/
31	Torfs CP	1996	The epidemiology of Hirschsprung disease in a large multiracial population	Teratology	Torfs CP. The epidemiology of Hirschsprung disease in a large multiracial population. Teratology. 1996;53:93. Abstract 39.
